# Locus-specific stratification and prioritization unveil high risk genes underlying hyperuricemia

**DOI:** 10.1101/2024.03.06.24303846

**Authors:** Jing Zhang, Yue Guo, Luyu Gong, Limei Xia, Qiaoqiao Liu, Kangchun Wang, Qi Wang, Zhaojun Liu, Zhaohui Qin, Shaolin Shi, Jingping Yang

**Affiliations:** State Key Laboratory of Pharmaceutical Biotechnology, Medical School, Nanjing University, Nanjing, Jiangsu, 210093, China; Jiangsu Key Laboratory of Molecular Medicine, Medical School, Nanjing University, Nanjing, Jiangsu, 210093, China; Department of Biostatistics and Bioinformatics, Rollins School of Public Health, Emory University, Atlanta, GA, 30322, USA; National Clinical Research Center for Kidney Diseases, Jinling Hospital, Affiliated Hospital of Medical School, Nanjing University, Nanjing, Jiangsu, 210093, China

## Abstract

The development of alternative medications for urate-lowering therapies is imperative for patients that are intolerant to current treatments. Despite GWAS have identified hundreds of loci associated with serum urate levels, the mechanistic understanding and discovery of drug targets remain difficult. This difficulty arises from the multiple-independent-associations challenge in the genomic studies of complex diseases as hyperuricemia. Here, we introduced a locus-specific stratification (LSS) and gene regulatory prioritization score (GRPS) approach to address the multiple-independent-associations challenge. By integrating with kidney single-cell chromatin accessibility and gene expression, LSS identified functional SNPs, regulatory elements, and genes for 118 loci. The interpretability was increased by 1.4 to 5.2 fold. GRPS prioritized genes and nominated under-explored drug target with high confidence, which was validated using CRISPR activation and phenotypic assays. Our findings not only identified top causal genes but also proposed the regulatory mechanisms for pathogenic genes, expanding our knowledge of the genetic contribution in complex diseases as hyperuricemia.

**One-sentence summary:** A novel approach to comprehensively explore genetic contribution and nominate reliable causal genes for complex diseases as hyperuricemia.
