## Supplementary material for "Locus-specific stratification and prioritization unveil high risk genes underlying hyperuricemia": Table S3

### Sheet: Table S3. Known drug targets in
Putative drug target gene	The ranking of genes in prioritization				Disease indication	Drug name	Supporting report
	GRPS	Open Targets Genetics	H-MAGMA	ABC-Max
SLC2A9	1	1	1	28	Hyperuricemia	CDER167 (Proven uric acid-lowering effect in vivo)	PMID: 33767379
SLC22A11	3	6	0	0	Gout	PROBENECID (Approved)	PMID: 37612393
SLC22A12	4	3	7	0	Hyperuricemia	LESINURAD (Approved)	PMID: 37612393
					Gout	LESINURAD, BENZBROMARONE，SULFINPYRAZONE (Approved)
SLC17A1	5	42	0	0	Hyperuricemia	Eurycomanol (Proven uric acid-lowering effect in vivo)	PMID: 34785103
SLC22A6	0	189	0	0	Gout	PROBENECID (Approved)	PMID: 37612393
TUBB6	0	0	809	0	Gout	COLCHICINE (Approved)	PMID: 37612393
