## Supplementary material for "Locus-specific stratification and prioritization unveil high risk genes underlying hyperuricemia": Table S4

### Sheet: Sheet1
sgRNA
rs1165183-harboring-CRE	AATGTTGATTACGTGTTCCC
non-human-genome-targeting	ACGGAGGCTAAGCGTCGCAA
SLC17A4 qRT-PCR Primers
forward	ATGTCTACCGGACCAGATGTC
reverse	GCCCATGTCGGACTGAACAAA
ACTB qRT-PCR Primers
forward	CATGTACGTTGCTATCCAGGC
reverse	CTCCTTAATGTCACGCACGAT
